# Diagnostic accuracy of five mpox lateral flow assays for antigen detection, the Democratic Republic of the Congo and Switzerland

**DOI:** 10.64898/2026.01.28.26345023

**Authors:** Hugo Kavunga-Membo, Hanesh Fru Chi, Devy M. Emperador, Hugues Mirimo, Elie Ishara-Nshombo, Marithe Mukoka, Raphael Lumembe, Michael Otieno, Mireille Muloki, Jean-Claude Makangara-Cigolo, Eddy Kinganda-Lusamaki, Tony Wawina-Bokalanga, Camille Escafadal, Kenneth Adea, Ana Hoxha, Rosamund F. Lewis, Nicksy Gumede, Olga Ntumba-Tshitenge, Richard Fotsing, Isabella Eckerle, Daniel Mukadi-Bamuleka, Placide Mbala-Kigenbeni, Emmanuel Agogo, Lorenzo Subissi

## Abstract

**Background:** Mpox has spread to 35 countries in Africa, yet many face challenges achieving nationwide PCR-based testing due to cost and limited access in remote and rural areas. Point-of-care antigen-based rapid diagnostic tests (AgRDTs) may help improve diagnostic access.

**Objectives:** To evaluate the diagnostic accuracy of five mpox AgRDTs manufactured by Beijing Hotgen Biotech (China), Contipharma (Belgium), Hangzhou Testsea Biotechnology (China), Guangdong Wesail Biotech (China), and NG Biotech (France).

**Methods:** Diagnostic accuracy was assessed using 190 lesion swabs from suspected mpox cases in the Democratic Republic of the Congo, with results compared against the RADI FAST Mpox PCR assay (KH Medical, South Korea). Analytical sensitivity was evaluated using a clade Ib MPXV isolate from the WHO Biohub held by the Geneva University Hospitals, Switzerland.

**Results:** The best-performing assay, the Monkeypox Virus Ag Test Kit (Guangdong Wesail Biotech), demonstrated a sensitivity of 77.3% (95% CI: 68.0–84.5) and specificity of 93.5% (95% CI: 86.6–97.0). The Hangzhou Testsea assay showed comparable performance (sensitivity 72.2%, specificity 93.5%). Beijing Hotgen and Contipharma assays exhibited moderate sensitivity (59.8% and 50.5%, respectively) with high specificity (96.8% and 95.7% respectively), while the NG Biotech assay showed the lowest sensitivity (39.2%) but similarly high specificity (96.8%). Analytical testing revealed no major differences across assays, though Guangdong Wesail demonstrated the highest analytical sensitivity, detecting clade Ib virus at a Ct of 28.3.

**Conclusion:** Several AgRDTs show high positive predictive values for mpox screening in high-prevalence settings, where positive test results may support confirmation but negative results cannot rule out infection. Further multicentre prospective studies are needed to define appropriate use cases as countries transition to sustainable mpox control.

**Research in context:** *Evidence before this study:* Access to decentralized mpox diagnostics remains limited in many African countries due to the cost, infrastructure, and turnaround time associated with PCR, particularly in remote settings. Antigen-based rapid diagnostic tests (AgRDTs) could expand access to point-of-care testing, but data supporting their clinical performance has been limited. We searched PubMed and medRxiv on Dec 31, 2025, using the following search string: (mpox OR monkeypox) AND (diagnostic* OR point of care OR lateral flow assay OR rapid antigen test OR AgRDT). Early evaluations of mpox AgRDTs reported very low sensitivity. A large prospective, multicentre field study in Uganda and the Democratic Republic of the Congo (DRC) evaluating a single mpox AgRDT for research use only using lesion swabs reported an overall sensitivity of 70.4%, with substantial variation by country (81.9% in Uganda vs 55.1% in DR Congo), age, and viral load, and specificity of 89.3%. Independent comparative evaluations of multiple commercially available AgRDTs with regulatory approval—particularly in clade I–endemic African settings—have been lacking.

*Added value of this study:* This study provides the first head-to-head clinical and analytical evaluation of five commercially available mpox AgRDTs using skin or mucosal lesion swab specimens from suspected cases in DRC. By assessing all assays against a molecular reference test under identical conditions and incorporating analytical testing with a clade Ib reference virus isolate, we demonstrate substantial variability in performance between manufacturers tests kits. Two assays achieved sensitivity against PCR of above 70% with moderate specificity (93.5%), comparable to or exceeding results reported in prior field studies, while others showed moderate to poor sensitivity. Analytical testing identified meaningful differences in detection limits, with the best-performing assay detecting clade Ib virus at viral loads corresponding to a Ct value of 28.3. These findings provide critical data to inform further field-based validation projects, assay selection and procurement decisions for use of such AgRDTs in endemic settings.

*Implications of all the available evidence:* Across studies, mpox AgRDTs consistently demonstrate high specificity but variable and often insufficient sensitivity to function as standalone diagnostic tools. Prior studies have provided evidence that sensitivity is highest for samples with Ct values 25 or lower, and the present comparative evaluation show that positive AgRDT results may be able to reliably confirm mpox infection in high-prevalence settings, whereas negative results cannot safely exclude disease. The heterogeneity in performance between assays underscores the need for field-based independent evaluations of most promising tests before their large-scale deployment, and cautions against treating AgRDTs as a uniform diagnostic test category. As countries transition from emergency response to sustainable mpox control, AgRDTs may have a complementary role in decentralized screening, outbreak confirmation, and triage, provided confirmatory PCR remains available. Further multi-centre prospective studies and continued assay optimization are essential to ensure antigen-based diagnostics can be used to meaningfully strengthen mpox surveillance, preparedness and outbreak response.
