## Supplementary material for "Diagnostic accuracy of five mpox lateral flow assays for antigen detection, the Democratic Republic of the Congo and Switzerland": table s2: Supplementary Table 2.xlsx

### Sheet: Compiled results
2025-06-12
	Mpox Ag-RDT evaluation results
Test name	NG-BIOTECH							Buffer volume	Reading time
Replicate N°	Rep1		Rep2		Rep3			3 drops	15 minutes
Dilution N°	Reader 1	Reader 2	Reader 1	Reader 2	Reader 1	Reader 2
1	+	+	+	+	+	+
2	+	+	+	+	+	+
3	+	+	+	+	+	+
4	-	-	-	-	-	-
5	-	-	-	-	-	-
6	-	-	-	-	-	-
7	-	-	-	-	-	-
Neg	-	-	-	-	-	-
Test name	Hotgen							Buffer volume	Reading time
Replicate N°	Rep1		Rep2		Rep3			4 drops	15 minutes
Dilution N°	Reader 1	Reader 2	Reader 1	Reader 2	Reader 1	Reader 2
1	+	+	+	+	+	+
2	+	+	+	+	+	+
3	-	-	-	-	-	-
4	-	-	-	-	-	-
5	-	-	-	-	-	-
6	-	-	-	-	-	-
7	-	-	-	-	-	-
Neg	-	-	-	-	-	-
Test name	Contipharma							Buffer volume	Reading time
Replicate N°	Rep1		Rep2		Rep3			3 drops	15 minutes
Dilution N°	Reader 1	Reader 2	Reader 1	Reader 2	Reader 1	Reader 2
1	+	+	+	+	+	+
2	+	+	+	+	+	+
3	+	+	+	+	+	+
4	-	-	+	+	-	-
5	-	-	-	-	-	-
6	-	-	-	-	-	-
7	-	-	-	-	-	-
Neg	-	-	-	-	-	-
Test name	Hightop							Buffer volume	Reading time
Replicate N°	Rep1		Rep2		Rep3			3 drops	15 minutes
Dilution N°	Reader 1	Reader 2	Reader 1	Reader 2	Reader 1	Reader 2
1	+	+	+	+	+	+
2	+	+	+	+	+	+
3	+	+	+	+	+	+
4	+	+	+	+	+	+
5	-	-	-	-	-	-
6	-	-	-	-	-	-
7	-	-	-	-	-	-
Neg	-	-	-	-	-	-
Test name	TestSea							Buffer volume	Reading time
Replicate N°	Rep1		Rep2		Rep3			3 drops	15 minutes
Dilution N°	Reader 1	Reader 2	Reader 1	Reader 2	Reader 1	Reader 2
1	+	+	+	+	+	+
2	+	+	+	+	+	+
3	+	+	+	+	+	+
4	-	-	-	-	-	-
5	-	-	-	-	-	-
6	-	-	-	-	-	-
7	-	-	-	-	-	-
Neg	-	-	-	-	-	-
Test name	Wesail							Buffer volume	Reading time
Replicate N°	Rep1		Rep2		Rep3			3 drops	15 minutes
Dilution N°	Reader 1	Reader 2	Reader 1	Reader 2	Reader 1	Reader 2		They say to discard the frist 2 drops
1	+	+	+	+	+	+
2	+	+	+	+	+	+
3	+	+	+	+	+	+
4	+	+	+	+	+	+
5	-	-	-	-	-	-
6	-	-	-	-	-	-
7	-	-	-	-	-	-
Neg	-	-	-	-	-	-

### Sheet: Reader 2
Test name	NG-BIOTECH
Replicate N°	Rep1		Rep2		Rep3
Dilution N°	Reader 1	Reader 2	Reader 1	Reader 2	Reader 1	Reader 2
1		+		+		+
2		+		+		+
3		+		+		+
4		-		-		-
5		-		-		-
6		-		-		-
7		-		-		-
Neg		-		-		-
Test name	Hotgen
Replicate N°	Rep1		Rep2		Rep3
Dilution N°	Reader 1	Reader 2	Reader 1	Reader 2	Reader 1	Reader 2
1		+		+		+
2		+		+		+
3		-		-		-
4		-		-		-
5		-		-		-
6		-		-		-
7		-		-		-
Neg		-		-		-
Test name	Contipharma
Replicate N°	Rep1		Rep2		Rep3
Dilution N°	Reader 1	Reader 2	Reader 1	Reader 2	Reader 1	Reader 2
1		+		+		+
2		+		+		+
3		+		+		+
4		-		+		-
5		-		-		-
6		-		-		-
7		-		-		-
Neg		-		-		-
Test name	Hightop
Replicate N°	Rep1		Rep2		Rep3
Dilution N°	Reader 1	Reader 2	Reader 1	Reader 2	Reader 1	Reader 2
1		+		+		+
2		+		+		+
3		+		+		+
4		+		+		+
5		-		-		-
6		-		-		-
7		-		-		-
Neg		-		-		-
Test name	TestSea
Replicate N°	Rep1		Rep2		Rep3
Dilution N°	Reader 1	Reader 2	Reader 1	Reader 2	Reader 1	Reader 2
1		+		+		+
2		+		+		+
3		+		+		+
4		-		-		-
5		-		-		-
6		-		-		-
7		-		-		-
Neg		-		-		-
Test name	Wesail
Replicate N°	Rep1		Rep2		Rep3
Dilution N°	Reader 1	Reader 2	Reader 1	Reader 2	Reader 1	Reader 2
1		+		+		+
2		+		+		+
3		+		+		+
4		+		+		+
5		-		-		-
6		-		-		-
7		-		-		-
Neg		-		-		-

### Sheet: Summary table
	Dilution	Ct (ref PCR)	Concentration (DNAc/mL)	Concentration (DNAc/RDT)	NG Biotech			Beijing Hotgen			Contipharma			HIGHTOP			Hangzhou Testsea			Guangdong Wesail
CMU dil n°					Rep 1	Rep 2	Rep 3	Rep 1	Rep 2	Rep 3	Rep 1	Rep 2	Rep 3	Rep 1	Rep 2	Rep 3	Rep 1	Rep 2	Rep 3	Rep 1	Rep 2	Rep 3
Ib.1	1	23.0946	1.20922e+07	2.41845e+06	+	+	+	+	+	+	+	+	+	+	+	+	+	+	+	+	+	+
Ib.2	2	24.7831	3.81483e+06	762965	+	+	+	+	+	+	+	+	+	+	+	+	+	+	+	+	+	+
Ib.3	3	26.3672	1.30912e+06	261824	+	+	+	-	-	-	+	+	+	+	+	+	+	+	+	+	+	+
Ib.4	4	28.3035	355255	71051.1	-	-	-	-	-	-	-	+	-	+	+	+	-	-	-	+	+	+
Ib.5	5	30.3083	107184	21436.7	-	-	-	-	-	-	-	-	-	-	-	-	-	-	-	-	-	-
Ib.6	6	32.5082	21885.1	4377.02	-	-	-	-	-	-	-	-	-	-	-	-	-	-	-	-	-	-
Ib.7	7	33.7687	9452.66	1890.53	-	-	-	-	-	-	-	-	-	-	-	-	-	-	-	-	-	-
Neg	Neg	N.A.	N.A.	N.A.	-	-	-	-	-	-	-	-	-	-	-	-	-	-	-	-	-	-
